# Single-nucleus transcriptomics reveals disease- and pathology-specific signatures in α-synucleinopathies

**DOI:** 10.1101/2023.10.10.23296642

**Authors:** Gonzalo S Nido, Martina Castelli, Sepideh Mostafavi, Anna Rubiolo, Omnia Shadad, Guido Alves, Ole-Bjørn Tysnes, Christian Dölle, Charalampos Tzoulis

## Abstract

α-synucleinopathies are severe neurodegenerative disorders characterized by intracellular aggregation of α-synuclein, yet their molecular pathogenesis remains unknow. Here, we explore cell-specific changes in gene expression across different α-synucleinopathies. We perform single-nucleus RNA sequencing (snRNA-seq) on nearly 300,000 nuclei from the prefrontal cortex of individuals with idiopathic Parkinson’s disease (iPD), Parkinson’s disease caused by *LRRK2* mutations (LRRK2-PD), multiple system atrophy (MSA) and healthy controls. iPD and LRRK2-PD exhibit a largely overlapping cell type-specific signature, which is distinct from that of MSA, and includes an overall decrease of the transcriptional output in neurons. Notably, most of the differential expression signal in iPD and LRRK2-PD is concentrated in a specific deep cortical neuronal subtype expressing adrenoceptor alpha 2A. While most differentially expressed genes are highly cell type- and disease-specific, *PDE10A* is found consistently downregulated in most cortical neurons, and across all three diseases. Finally, exploiting the variable presence and/or severity of α-synuclein pathology in LRRK2-PD and iPD, we identify cell type-specific signatures associated with α-synuclein pathology, including a neuronal upregulation of the *SNCA* gene itself, encoding α-synuclein. Our findings provide novel insights into the cell-specific transcriptional landscape of the α-synucleinopathy spectrum.
