## Supplementary Table 1 for "Single-nucleus transcriptomics reveals disease- and pathology-specific signatures in α-synucleinopathies"

### Sheet: Legend
Supplementary Table 1. Demographic data. Table containing demographic variables for the samples analyzed in the study.

### Sheet: Supplementary Table 1
sample_id	Diagnosis	Cohort	Age_range	Sex	PMI	Braak_LB	Bulk_RNAseq	RIN
PFCTX001	Control	BBB	81-85	F	7.5	0	SL452908	5.4
PFCTX002	PD	Neuromics/ParkWest	86-90	M	24	5	SL453901	3.1
PFCTX003	PD	Neuromics	86-90	M	30	6	SL453305	3.7
PFCTX004	PD	BBB	76-80	M	17.08	5	SL453225	6.1
PFCTX005	LRRK2_PD	BBB	66-70	M	15.5	0	SL453226	5.9
PFCTX006	PD	BBB	76-80	M	16.5	4	SL453916	5.6
PFCTX007	Control	NBB	81-85	F	6	0	SL450747	5.4
PFCTX008	Control	NBB	76-80	F	7	0	SL453399	9
PFCTX009	PD	BBB	76-80	M	6.42	4	SL450756	7.3
PFCTX010	Control	Neuromics	76-80	F	42	0	SL452602	3.9
PFCTX011	PD	BBB	86-90	F	5.5	4	SL452986	4.3
PFCTX012	PD	BBB	71-75	M	3.5	4	SL452614	5.6
PFCTX013	Control	BBB	81-85	F	7.55	0	SL452624	8.3
PFCTX014	PD	Neuromics/ParkWest	76-80	F	48	6	SL452595	3.5
PFCTX015	PD	NBB	81-85	F	7.5	5	SL453905	7.8
PFCTX016	LRRK2_PD	BBB	76-80	F	8	0	SL452892	6.2
PFCTX017	PD	NBB	76-80	F	7.3	6	SL452597	7.9
PFCTX018	LRRK2_PD	BBB	91-95	F	7	4	SL452987	3.6
PFCTX019	PD	BBB	71-75	M	8	5	SL453318	6.6
PFCTX020	PD	BBB	81-85	M	4.42	6	SL450764	8.8
PFCTX021	PD	Neuromics/ParkWest	71-75	M	24	6	SL450744	5.4
PFCTX022	PD	BBB	76-80	F	5	5	SL452894	7.4
PFCTX023	LRRK2_PD	BBB	81-85	F	4	5	SL452610	7.8
PFCTX024	LRRK2_PD	BBB	76-80	F	27.5	4	SL452612	7.5
PFCTX025	LRRK2_PD	BBB	66-70	F	12.5	5	SL452897	8.4
PFCTX026	PD	Neuromics/ParkWest	71-75	M	14	6	SL453056	7.5
PFCTX027	PD	Neuromics/ParkWest	81-85	F	33	6	SL450742	2.9
PFCTX028	LRRK2_PD	BBB	81-85	M	17	0	SL450752	2.8
PFCTX029	PD	BBB	76-80	M	12	5	SL452615	2.7
PFCTX030	Control	KCL	96-100	F	39	0	SL453367	2.8
PFCTX031	Control	KCL	56-60	F	33	0	SL452949	4.8
PFCTX032	PD	BBB	81-85	F	6.5	4	SL450757	4.9
PFCTX033	PD	Neuromics/ParkWest	76-80	M	20	6	SL453332	6.2
PFCTX034	Control	Neuromics	91-95	F	30	0	SL453334	3
PFCTX035	Control	KCL	56-60	M	47	0	SL450804	4
PFCTX036	MSA	KCL	91-95	F	29	NA	SL452659	5.5
PFCTX037	MSA	KCL	66-70	M	25	0	SL453041	5.6
PFCTX038	MSA	BBB	66-70	F	9.5	NA	SL453231	6.7
PFCTX039	MSA	BBB	71-75	M	10.5	NA	SL453323	7.4
PFCTX040	MSA	BBB	71-75	M	8	NA	SL453414	7.5
PFCTX041	Control	Neuromics	66-70	F	33	0	NA	NA
PFCTX042	MSA	BBB	66-70	F	6	NA	SL452902	4.4
PFCTX043	Control	BBB	76-80	M	11.5	0	SL453238	7.1
PFCTX044	Control	KCL	71-75	M	38	0	SL453034	4.7
PFCTX045	PD	Neuromics/ParkWest	76-80	F	48	6	SL452879	3.2
PFCTX046	Control	KCL	46-50	F	26	0	NA	NA
