## Supplementary Table 2 for "Single-nucleus transcriptomics reveals disease- and pathology-specific signatures in α-synucleinopathies"

### Sheet: Legend
Decrease in the number of expressed genes in neuronal types in iPD and LRR2-PD. The table shows the summary of the linear mixed model for the (log) number of genes per droplet as a function of demographic variables. Interaction terms are shown in bold. Estimates correspond to log fold-changes between diseases and controls for neuronal types with respect to glial cells. In addition to the shown fi…

### Sheet: Supplementary Table 2
	term	Estimate	Std. Error	df	t value	p
	PMI	-0.063	0.032	61	-1.96	0.055
	SexM	0.074	0.062	45	1.2	0.24
	Age	0.045	0.029	45	1.57	0.12
	iPD	0.05	0.076	45	0.66	0.51
	LRRK2_PD	0.084	0.094	45	0.89	0.38
	MSA	-0.065	0.099	45	-0.66	0.52
	Excitatory	0.58	0.065	28	8.88	1.38e-09	***
	Inhibitory	0.272	0.072	28	3.8	0.00072	***
iPD	Excitatory	-0.211	0.004	299203	-50.49	<1.00E-255	***
	Inhibitory	-0.191	0.006	297390	-34.14	6.53e-255	***
LRRK2-PD	Excitatory	-0.141	0.006	299236	-25.35	1.43e-141	***
	Inhibitory	-0.076	0.007	298584	-10.65	1.83e-26	***
MSA	Excitatory	-0.007	0.005	299132	-1.34	0.18
	Inhibitory	0.005	0.007	298166	0.75	0.45
