## Supplementary Data 5 for "Single-nucleus transcriptomics reveals disease- and pathology-specific signatures in α-synucleinopathies"

### Sheet: Legend
Supplementary Data 5. Geneset enrichment analysis for the GWAS candidates. Results from the geneset enrichment analysis using the .gene list of candidates from Nalls et al. 2019 for all the disease-specific differentially expressed genes. The “ct” column contains the cell type cluster membership, the “diagnosis” column contains the disease (iPD, LRRK2-PD, MSA).

### Sheet: Nalls_2019_GWAS
pathway	pval	padj	overlap	size	overlap genes	direction	ct	diagnosis
Nalls_2019_GWAS	0.00350899	0.378971	6	41	STK39, IP6K2, SNCA, SH3GL2, UBAP2, VPS13C	up	ex_22	LRRK2_PD
Nalls_2019_GWAS	0.00562604	0.601987	6	40	SIPA1L2, IP6K2, CLCN3, MBNL2, VPS13C, CHD9	up	ex_23	LRRK2_PD
Nalls_2019_GWAS	0.0146715	1	6	45	SNCA, SH3GL2, ITGA8, INPP5F, VPS13C, RETREG3	up	ex_21	LRRK2_PD
Nalls_2019_GWAS	0.0265184	1	3	27	MCCC1, CAB39L, DYRK1A	up	astrocytes_18	PD
Nalls_2019_GWAS	0.0328442	1	4	26	NUCKS1, SIPA1L2, ELOVL7, GBF1	down	endothelial_25	LRRK2_PD
Nalls_2019_GWAS	0.0381837	1	6	44	SH3GL2, HIP1R, CAB39L, MIPOL1, VPS13C, CHD9	up	ex_30	PD
Nalls_2019_GWAS	0.0478605	1	8	43	STK39, CAMK2D, ELOVL7, PAM, RIMS1, FYN, GBF1, ASXL3	down	ex_24	PD
Nalls_2019_GWAS	0.0588653	1	6	45	SATB1, CLCN3, C5orf24, INPP5F, CAB39L, VPS13C	up	ex_21	PD
Nalls_2019_GWAS	0.069623	1	4	40	VAMP4, CLCN3, MBNL2, VPS13C	up	ex_23	PD
Nalls_2019_GWAS	0.0701158	1	3	43	IP6K2, SNCA, RIT2	up	ex_06	LRRK2_PD
Nalls_2019_GWAS	0.0966906	1	2	19	CLCN3, VPS13C	up	oligodendrocytes_00	PD
Nalls_2019_GWAS	0.098598	1	7	45	KCNIP3, KPNA1, RIMS1, FYN, GBF1, IGSF9B, SCAF11	down	ex_21	PD
Nalls_2019_GWAS	0.107159	1	7	45	NUCKS1, IP6K2, SNCA, C5orf24, CTSB, ITGA8, CAB39L	up	ex_19	LRRK2_PD
Nalls_2019_GWAS	0.109582	1	3	44	SH3GL2, CAB39L, MBNL2	up	ex_09	LRRK2_PD
Nalls_2019_GWAS	0.112278	1	3	33	MBNL2, VPS13C, CHD9	up	in_26	PD
Nalls_2019_GWAS	0.114424	1	6	45	VAMP4, C5orf24, ITGA8, INPP5F, CAB39L, VPS13C	up	ex_19	PD
Nalls_2019_GWAS	0.120312	1	2	26	LCORL, MIPOL1	up	endothelial_25	LRRK2_PD
Nalls_2019_GWAS	0.120835	1	5	47	KCNIP3, CAMK2D, RIMS1, UBAP2, ASXL3	down	ex_01	PD
Nalls_2019_GWAS	0.132238	1	5	43	KCNIP3, MAP4K4, KPNA1, RIMS1, GBF1	down	ex_06	PD
Nalls_2019_GWAS	0.142708	1	8	40	SIPA1L2, KCNIP3, KPNA1, PAM, RIMS1, FYN, CTSB, GBF1	down	ex_17	PD
Nalls_2019_GWAS	0.145648	1	4	33	RIMS1, GBF1, CAB39L, ASXL3	down	in_26	LRRK2_PD
Nalls_2019_GWAS	0.146807	1	5	43	MAP4K4, KPNA1, CAMK2D, GBF1, ASXL3	down	ex_06	LRRK2_PD
Nalls_2019_GWAS	0.14819	1	4	43	IP6K2, VPS13C, CHD9, RIT2	up	ex_06	PD
Nalls_2019_GWAS	0.15668	1	7	44	MAP4K4, KPNA1, PAM, FYN, CTSB, SCAF11, ASXL3	down	ex_30	LRRK2_PD
Nalls_2019_GWAS	0.156888	1	2	36	MCCC1, LRRK2	up	OPC_07	PD
Nalls_2019_GWAS	0.176879	1	4	47	IP6K2, MCCC1, CAB39L, VPS13C	up	ex_01	PD
Nalls_2019_GWAS	0.186226	1	2	31	MED12L, SH3GL2	up	in_15	LRRK2_PD
Nalls_2019_GWAS	0.197577	1	4	41	IP6K2, CAB39L, VPS13C, CHD9	up	ex_22	PD
Nalls_2019_GWAS	0.206589	1	3	41	TMEM163, CAB39L, VPS13C	up	ex_11	PD
Nalls_2019_GWAS	0.223537	1	2	47	IP6K2, RIT2	up	ex_01	LRRK2_PD
Nalls_2019_GWAS	0.237015	1	2	31	SCARB2, DLG2	up	in_10	LRRK2_PD
Nalls_2019_GWAS	0.241597	1	2	30	IP6K2, DYRK1A	up	in_20	LRRK2_PD
Nalls_2019_GWAS	0.244365	1	2	30	IP6K2, DYRK1A	up	in_20	PD
Nalls_2019_GWAS	0.245978	1	3	31	PAM, UBAP2, GBF1	down	in_12	LRRK2_PD
Nalls_2019_GWAS	0.265639	1	2	30	CAMK2D, ITGA8	up	in_27	PD
Nalls_2019_GWAS	0.26955	1	3	40	MCCC1, PAM, RIMS1	down	ex_23	PD
Nalls_2019_GWAS	0.310945	1	3	43	LCORL, RIMS1, FYN	down	ex_24	LRRK2_PD
Nalls_2019_GWAS	0.318478	1	2	35	CAMK2D, SH3GL2	up	in_08	LRRK2_PD
Nalls_2019_GWAS	0.35616	1	3	41	MAP4K4, RIMS1, IGSF9B	down	ex_22	LRRK2_PD
Nalls_2019_GWAS	0.360009	1	4	41	KCNIP3, KPNA1, CAMK2D, ASXL3	down	ex_11	PD
Nalls_2019_GWAS	0.375138	1	2	31	SNCA, CAMK2D	up	in_15	PD
Nalls_2019_GWAS	0.38941	1	1	21	FYN	down	oligodendrocytes_04	LRRK2_PD
Nalls_2019_GWAS	0.39712	1	3	41	RIMS1, IGSF9B, ASXL3	down	ex_22	PD
Nalls_2019_GWAS	0.420091	1	2	30	KPNA1, PAM	down	in_27	PD
Nalls_2019_GWAS	0.432445	1	1	22	LRRK2	up	microglia_13	PD
Nalls_2019_GWAS	0.438459	1	2	33	RIMS1, UBAP2	down	in_26	PD
Nalls_2019_GWAS	0.440709	1	1	21	CLCN3	up	oligodendrocytes_04	LRRK2_PD
Nalls_2019_GWAS	0.447326	1	4	27	KPNA1, LCORL, CAB39L, DYRK1A	up	astrocytes_18	LRRK2_PD
Nalls_2019_GWAS	0.464782	1	3	31	PAM, GBF1, SYT17	down	in_15	PD
Nalls_2019_GWAS	0.46584	1	2	31	MBNL2, SYT17	up	in_12	PD
Nalls_2019_GWAS	0.474735	1	2	30	KPNA1, ITGA8	down	in_27	LRRK2_PD
Nalls_2019_GWAS	0.475154	1	3	47	CAMK2D, CRHR1, ASXL3	down	ex_01	LRRK2_PD
Nalls_2019_GWAS	0.485	1	5	44	KCNIP3, KPNA1, CAMK2D, RIMS1, CTSB	down	ex_09	PD
Nalls_2019_GWAS	0.491243	1	4	28	LCORL, CAB39L, CHD9, DYRK1A	up	astrocytes_05	LRRK2_PD
Nalls_2019_GWAS	0.503671	1	1	26	CHD9	up	endothelial_25	PD
Nalls_2019_GWAS	0.5054	1	3	35	MAP4K4, GBF1, SYT17	down	in_08	PD
Nalls_2019_GWAS	0.510092	1	7	45	KCNIP3, MAP4K4, STK39, RIMS1, FYN, GBF1, IGSF9B	down	ex_19	PD
Nalls_2019_GWAS	0.512627	1	1	40	IP6K2	up	ex_02	LRRK2_PD
Nalls_2019_GWAS	0.532776	1	2	31	MED12L, IGSF9B	down	in_10	LRRK2_PD
Nalls_2019_GWAS	0.559682	1	3	45	FYN, GBF1, IGSF9B	down	ex_21	LRRK2_PD
Nalls_2019_GWAS	0.564026	1	3	31	MED12L, RIMS1, IGSF9B	down	in_10	PD
Nalls_2019_GWAS	0.57045	1	1	30	CAMK2D	up	in_27	LRRK2_PD
Nalls_2019_GWAS	0.593847	1	2	27	STK39, INPP5F	down	astrocytes_18	PD
Nalls_2019_GWAS	0.622457	1	2	40	IP6K2, VPS13C	up	ex_02	PD
Nalls_2019_GWAS	0.626942	1	2	40	IP6K2, CHD9	up	ex_17	PD
Nalls_2019_GWAS	0.629018	1	3	35	GAK, GBF1, SYT17	down	in_08	LRRK2_PD
Nalls_2019_GWAS	0.638734	1	1	28	CAB39L	up	astrocytes_05	PD
Nalls_2019_GWAS	0.646377	1	2	40	RIMS1, GBF1	down	ex_02	PD
Nalls_2019_GWAS	0.674745	1	2	40	RIMS1, ASXL3	down	ex_02	LRRK2_PD
Nalls_2019_GWAS	0.679499	1	2	36	MBNL2, RIT2	up	OPC_07	LRRK2_PD
Nalls_2019_GWAS	0.687999	1	2	44	CAB39L, VPS13C	up	ex_09	PD
Nalls_2019_GWAS	0.689963	1	1	27	MIPOL1	down	astrocytes_18	LRRK2_PD
Nalls_2019_GWAS	0.702795	1	2	43	SCARB2, VPS13C	up	ex_24	PD
Nalls_2019_GWAS	0.703864	1	4	45	KCNIP3, MAP4K4, FYN, IGSF9B	down	ex_19	LRRK2_PD
Nalls_2019_GWAS	0.755282	1	1	43	VPS13C	up	ex_24	LRRK2_PD
Nalls_2019_GWAS	0.757611	1	1	40	IP6K2	up	ex_17	LRRK2_PD
Nalls_2019_GWAS	0.784482	1	1	31	SATB1	up	in_10	PD
Nalls_2019_GWAS	0.804349	1	1	22	MAP4K4	down	in_28	PD
Nalls_2019_GWAS	0.80709	1	1	35	VPS13C	up	in_08	PD
Nalls_2019_GWAS	0.809666	1	1	19	SCAF11	down	oligodendrocytes_00	PD
Nalls_2019_GWAS	0.858452	1	1	40	MED12L	down	ex_17	LRRK2_PD
Nalls_2019_GWAS	0.867215	1	1	31	GBF1	down	in_15	LRRK2_PD
Nalls_2019_GWAS	0.889012	1	1	21	MBNL2	down	oligodendrocytes_04	PD
Nalls_2019_GWAS	0.91098	1	1	44	PAM	down	ex_30	PD
Nalls_2019_GWAS	0.914951	1	1	40	PAM	down	ex_23	LRRK2_PD
Nalls_2019_GWAS	0.948534	1	1	44	RIT2	up	ex_30	LRRK2_PD
Nalls_2019_GWAS	0.981805	1	1	31	GBF1	down	in_12	PD
Nalls_2019_GWAS	1	1	0	28		down	astrocytes_05	LRRK2_PD
Nalls_2019_GWAS	1	1	0	44		down	ex_09	LRRK2_PD
Nalls_2019_GWAS	1	1	0	41		up	ex_11	LRRK2_PD
Nalls_2019_GWAS	1	1	0	41		down	ex_11	LRRK2_PD
Nalls_2019_GWAS	1	1	0	31		up	in_12	LRRK2_PD
Nalls_2019_GWAS	1	1	0	30		down	in_20	LRRK2_PD
Nalls_2019_GWAS	1	1	0	33		up	in_26	LRRK2_PD
Nalls_2019_GWAS	1	1	0	22		up	in_28	LRRK2_PD
Nalls_2019_GWAS	1	1	0	22		down	in_28	LRRK2_PD
Nalls_2019_GWAS	1	1	0	22		up	microglia_13	LRRK2_PD
Nalls_2019_GWAS	1	1	0	22		down	microglia_13	LRRK2_PD
Nalls_2019_GWAS	1	1	0	19		up	oligodendrocytes_00	LRRK2_PD
Nalls_2019_GWAS	1	1	0	19		down	oligodendrocytes_00	LRRK2_PD
Nalls_2019_GWAS	1	1	0	36		down	OPC_07	LRRK2_PD
Nalls_2019_GWAS	1	1	0	28		down	astrocytes_05	PD
Nalls_2019_GWAS	1	1	0	26		down	endothelial_25	PD
Nalls_2019_GWAS	1	1	0	30		down	in_20	PD
Nalls_2019_GWAS	1	1	0	22		up	in_28	PD
Nalls_2019_GWAS	1	1	0	22		down	microglia_13	PD
Nalls_2019_GWAS	1	1	0	21		up	oligodendrocytes_04	PD
Nalls_2019_GWAS	1	1	0	36		down	OPC_07	PD
